# A Novel Susceptibility Locus in *NFASC* Highlights Oligodendrocytes and Myelination in Progressive Supranuclear Palsy Pathology

**DOI:** 10.1101/2024.06.21.24309279

**Authors:** Pablo García-González, Héctor Rodrigo Lara, Yaroslau Compta, Manuel Fernandez, Sven J. van der Lee, Itziar de Rojas, Laura Saiz, Celia Painous, Ana Camara, Esteban Muñoz, Maria J. Marti, Francesc Valldeoriola, Raquel Puerta, Ignacio Illán-Gala, Javier Pagonabarraga, Oriol Dols-Icardo, Jaime Kulisevsky, Juan Fortea, Alberto Lleó, Claudia Olivé, Sterre C.M. de Boer, Marc Hulsman, Yolande A.L. Pijnenburg, Rafael Díaz Belloso, Laura Muñoz-Delgado, Dolores Buiza Rueda, Pilar Gómez-Garre, Iban Aldecoa, Gemma Aragonés, Jorge Hernandez Vara, Maite Mendioroz, Jordi Pérez-Tur, Pieter Jelle Visser, Anouk den Braber, Janne M. Papma, Ángel Martín Montes, Eloy Rodriguez-Rodriguez, Josep Blázquez-Folch, Andrea Miguel, Fernando García-Gutiérrez, Amanda Cano, Sergi Valero, Marta Marquié, María Capdevila-Bayo, Maitee Rosende-Roca, Inés Quintela, Ángel Carracedo, Lluís Tàrraga, Luis M Real, Jose Luis Royo, Maria Elena Erro, Carmen Guerrero, Daniela Corte Torres, Marta Blázquez-Estrada, Beatriz San Millán, Susana Teijeira, Dolores Vilas Rolan, Isabel Hernández, Antonio Sánchez-Soblechero, Beatriz de la Casa-Fages, Soledad Serrano López, Raquel Baviera-Muñoz, Amaya Lavín, Ricardo Taipa, Guillermo Amer, Elena Martinez-Saez, Marta Fernández-Matarrubia, Carmen Lage-Martínez, Victoria Álvarez, Laura Molina-Porcel, Henne Holstege, Pablo Mir, Olivia Belbin, Mercè Boada, Victoria Fernández, María J. Bullido, Alberto Rábano, Pascual Sánchez-Juan, Agustín Ruiz

## Abstract

We conducted the largest PSP GWAS of the Iberian population to date (522 cases from 22 Spanish and Portuguese institutions). We independently replicated seven known PSP risk variants, and unveiled a novel locus in *NFASC/CNTN2* after meta-analysing our results with a newly available Dutch cohort and publicly available summary statistics. These findings highlight the importance of neuron-oligodendrocyte interactions in PSP etiopathology.
