## Extended Data Table 5 for "A Novel Susceptibility Locus in *NFASC* Highlights Oligodendrocytes and Myelination in Progressive Supranuclear Palsy Pathology"

### Sheet: Extended Data Table 6
Extended Data Table 6. Summary statistics of the meta-analysis of the 36 SNPs available SNPs including data from the Höglinger et al and Sanchez-Contreras et al. studies, PSP/DEGESCO and ADC. Genomic coordinates correspond to the GRCh38 assembly. EA, effect allele; OA, other allele; OR, odds ratio; P, p-value; EAF, effect allele frequency; SE, standard error; CI, confidence interval; I2, heteroge…
* Adjusted by MAPT H1 dose (rs1122380)						Höglinger et al. 2011		Sanchez-Contreras et al. 2018		PSP/DEGESCO Stage I histopathological				PSP/DEGESCO Stage I PSP-RS				PSP/DEGESCO Stage II				Amsterdam Dementia Cohort				Meta-analysis
rs	Chromosome	Position	Gene	EA	OA	OR	P	OR	P	EAF Cases	EAF Controls	OR	P	EAF Cases	EAF Controls	OR	P	EAF Cases	EAF Controls	OR	P	EAF Cases	EAF Controls	OR	P	OR	SE	CI2.5	CI97.5	P	I2
rs8070723	17	46003698	MAPT	A	G	5.46	1.5e-116	5.74	1.9e-29	0.919872	0.680769	5.32396	8.46743e-14	0.90625	0.72	3.60294	5.87287e-08	0.882353	0.687	3.39889	1.67936e-08	0.940678	0.785525	4.42001	0.000162885	5.1436	0.058734	4.58429	5.77115	4.14527e-171	0.309613
rs242557*	17	45942346	MAPT	G	A	0.51	4.2e-70	0.52	1.2e-18	0.525641	0.711538	0.660314	0.00496496	0.544643	0.665	0.854307	0.306672	0.5	0.676	0.673441	0.0125173	0.432566	0.606627	0.607157	0.0127697	0.536811	0.0312279	0.50494	0.570694	2.64507e-88	0.677219
rs1768208	3	39481512	MOBP	G	A	0.72	1e-16	0.56	6.6e-13	0.673077	0.72	0.785515	0.0800309	0.607143	0.690625	0.6742	0.00869814	0.680672	0.727	0.817728	0.183166	0.533924	0.718413	0.447267	2.4436e-05	0.687433	0.0322597	0.645313	0.732302	3.3411e-31	0.67063
rs12203592	6	396321	IRF4	C	T	1.49	6.2e-15	1.09	0.39	0.833333	0.873846	0.741065	0.0962229	0.866071	0.85875	1.08979	0.680073	0.831933	0.879	0.678247	0.0627915	0.913381	0.913928	0.989149	0.974502	1.29085	0.0419802	1.18889	1.40156	1.19032e-09	0.838663
rs7571971	2	88595833	EIF2AK3	C	T	0.75	3.2e-13	0.88	0.1	0.701923	0.713846	0.952045	0.728319	0.607143	0.705625	0.640332	0.00277167	0.672269	0.712	0.825144	0.217164	0.686441	0.715122	0.861178	0.472991	0.780394	0.0321704	0.732706	0.831185	1.28213e-14	0.332507
rs1411478	1	180993146	STX6	G	A	0.79	2.3e-10	0.77	0.00044	0.535256	0.576154	0.884392	0.358425	0.477679	0.556875	0.735424	0.0337716	0.529412	0.562	0.886211	0.397968	0.559322	0.599804	0.837689	0.34516	0.794048	0.0303563	0.748181	0.842726	3.03464e-14	0
rs11568563	12	21304500	SLCO1A2	A	C	0.69	2e-07	0.6	0.00042	0.855769	0.920769	0.54275	0.00185543	0.875	0.936875	0.491096	0.00247502	0.886555	0.931	0.5847	0.0246503	0.939365	0.947989	0.842815	0.677218	0.645503	0.0566576	0.577657	0.721317	1.11141e-14	0
rs6687758	1	221991606	DUSP10	A	G	0.8	2.8e-07	0.8	0.017	0.769231	0.811538	0.817882	0.218547	0.785714	0.80875	0.85341	0.359756	0.756303	0.813	0.719891	0.0592279	0.754237	0.800186	0.768864	0.228943	0.798625	0.0360612	0.744127	0.857114	4.49987e-10	0
rs197971	6	23586904	LOC105374976	G	A	1.18	6.7e-06	1.13	0.11	0.580128	0.560769	1.08002	0.556666	0.575893	0.589375	0.931897	0.637927	0.605042	0.595	1.02707	0.860343	0.498076	0.55543	0.775278	0.193683	1.13718	0.0303806	1.07144	1.20695	2.32277e-05	0.306909
rs2107272	7	43156788	HECW1	C	T	0.85	3.6e-05	0.83	0.025	0.695513	0.733846	0.868606	0.325318	0.772321	0.730625	1.26788	0.160246	0.764706	0.727	1.25084	0.190037	0.737212	0.699117	1.20559	0.376318	0.880348	0.0327653	0.825589	0.938739	0.000100481	0.597005
rs6846520	4	83097119	PLAC8	G	A	1.35	3.9e-06	1.14	0.33	0.900641	0.896154	0.957506	0.842739	0.888393	0.894375	0.899742	0.659344	0.87395	0.903	0.766801	0.227813	0.8774	0.875756	1.05763	0.881319	1.21748	0.0528566	1.09767	1.35038	0.000196859	0.505534
rs12744678	1	204967707	NFASC	C	T	0.86	0.00021	0.8	0.0056	0.644231	0.696154	0.8404	0.200674	0.598214	0.680625	0.691324	0.011595	0.62605	0.699	0.71496	0.0275823	0.721745	0.719494	0.995094	0.981496	0.834947	0.0328911	0.782819	0.890546	4.14897e-08	0
rs4733780	8	130284009	ASAP1	T	C	0.86	3.2e-05	0.89	0.11	0.50641	0.514615	0.976067	0.848936	0.517857	0.513125	1.01227	0.933505	0.491597	0.537	0.807285	0.151318	0.582549	0.590201	0.957442	0.823514	0.87685	0.0297707	0.82715	0.929537	1.01307e-05	0
rs6852535	4	122557561	IL2/IL21	G	A	1.24	9.2e-08	0.93	0.38	0.717949	0.701538	1.06768	0.651736	0.700893	0.7125	0.93962	0.696309	0.672269	0.695	0.901339	0.500249	0.702144	0.739456	0.811622	0.320218	1.13224	0.0330664	1.06119	1.20805	0.000172636	0.70583
rs10509119	10	60052882	ANK3	T	C	0.8	4.1e-05	0.83	0.11	0.903846	0.856154	1.59487	0.0286178	0.839286	0.87375	0.761893	0.165669	0.865546	0.873	0.942187	0.774436	0.890255	0.880933	1.09111	0.773651	0.839486	0.0450164	0.76859	0.916921	0.000101609	0.551536
rs11902595	2	48456607	PPP1R21	T	G	1.22	8.3e-05	1.21	0.061	0.852564	0.872308	0.863126	0.433942	0.848214	0.865	0.821652	0.335796	0.861345	0.862	1.01637	0.938882	0.847552	0.833682	1.11618	0.680099	1.16748	0.0416331	1.076	1.26675	0.000199686	0.273169
rs2142991	10	42845657	BMS1/LOC101929445	T	C	1.3	4.9e-07	0.95	0.6	0.817308	0.855385	0.812909	0.21042	0.883929	0.87	1.09897	0.673849	0.861345	0.861	1.01184	0.955767	0.872839	0.842052	1.27769	0.380709	1.17063	0.0421248	1.07786	1.27139	0.000184085	0.645591
rs406113	6	28515705	GPX6	T	G	0.86	6.9e-05	0.9	0.2	0.637821	0.653077	0.961659	0.77978	0.674107	0.66	1.04844	0.758584	0.693277	0.659	1.1719	0.310345	0.66128	0.67839	1.00549	0.978969	0.892439	0.0315965	0.838847	0.949454	0.000316283	0.124585
rs4814911	20	19863250	RIN2	G	A	0.84	7.7e-05	0.89	0.23	0.830128	0.793846	1.32596	0.0960264	0.78125	0.814375	0.789428	0.179874	0.777311	0.784	0.948488	0.765353	0.889033	0.829006	1.6409	0.0963438	0.87695	0.0370021	0.815602	0.942913	0.000387311	0.579908
rs17199690	16	25420834	LOC105371146	G	A	0.8	1.3e-05	0.97	0.82	0.86859	0.871538	1.00496	0.979513	0.883929	0.848125	1.38481	0.142371	0.852941	0.855	0.991355	0.965999	0.868847	0.819025	1.46714	0.166936	0.865516	0.0437736	0.794354	0.943052	0.000968667	0.591525
rs895606	9	85388753	NTRK2/AGTPBP1	C	T	0.86	3.1e-05	0.96	0.62	0.522436	0.529231	0.947724	0.684383	0.508929	0.5625	0.808754	0.13405	0.567227	0.534	1.15118	0.347404	0.542339	0.552253	0.960172	0.834381	0.887805	0.030308	0.836602	0.942141	8.61996e-05	0.0943577
rs11532787	7	119661732	ANKRD7/KCND2	G	A	0.81	0.00019	0.86	0.19	0.862179	0.863846	1.01524	0.935395	0.892857	0.86	1.37566	0.169722	0.886555	0.869	1.19147	0.445313	0.876441	0.891561	0.874156	0.637605	0.861979	0.0462411	0.787292	0.943752	0.00131836	0.376936
rs3017756	11	95804194	CEP57	C	T	0.86	6.6e-05	0.95	0.5	0.528846	0.534615	0.935113	0.614531	0.526786	0.561875	0.890282	0.404378	0.579832	0.531	1.24379	0.154616	0.555449	0.576156	0.909819	0.62506	0.89418	0.0308607	0.841697	0.949935	0.000289743	0.225453
rs11028138	11	24751636	LUZP2	T	C	0.75	6.8e-06	1.08	0.57	0.945513	0.925385	1.3713	0.262322	0.910714	0.923125	0.816493	0.433541	0.915966	0.912	1.02966	0.910255	0.925407	0.905338	1.28691	0.49398	0.834914	0.053537	0.751745	0.927286	0.000751357	0.567623
rs13025979	2	186000879	LOC107985783	C	T	0.75	3.9e-06	1.15	0.33	0.903846	0.929231	0.735738	0.15778	0.941964	0.920625	1.44281	0.220629	0.945378	0.924	1.40102	0.28121	0.898424	0.902047	0.951774	0.875647	0.830178	0.0528005	0.74856	0.920695	0.000423674	0.655621
rs10083119	12	125824612	TMEM132B/LOC101927464	G	A	0.8	8e-05	0.95	0.66	0.926282	0.917692	1.03764	0.881125	0.924107	0.915625	1.07633	0.784133	0.894958	0.913	0.838954	0.465434	0.882762	0.879753	1.03243	0.914966	0.845673	0.0474187	0.770617	0.928038	0.000407845	0
rs4890490	18	44857303	SETBP1	C	T	0.88	0.0009	0.89	0.12	0.612179	0.627692	0.899103	0.41714	0.647321	0.6275	1.07834	0.611794	0.672269	0.599	1.39091	0.03449	0.544974	0.582553	0.851086	0.403733	0.906489	0.0312518	0.852629	0.96375	0.00168096	0.482109
rs1433277	10	125584032	TEX36	G	T	1.17	2.1e-05	0.96	0.61	0.535256	0.579231	0.878804	0.333352	0.566964	0.5675	1.00538	0.970619	0.57563	0.554	1.09052	0.551294	0.556543	0.541953	1.06298	0.749318	1.10606	0.0305985	1.04168	1.17442	0.000986353	0.438068
rs4256646	9	73182919	ANXA1/LOC101927281	T	C	1.16	9.6e-05	1.02	0.81	0.564103	0.556923	1.00567	0.964481	0.553571	0.543125	1.02213	0.882288	0.542017	0.545	1.00647	0.964828	0.576737	0.505904	1.3601	0.118527	1.11955	0.0313367	1.05286	1.19047	0.000313681	0
rs2075650	19	44892362	TOMM40	T	C	1.26	2.8e-05	0.96	0.69	0.929487	0.895385	1.45551	0.124581	0.933036	0.9125	1.35296	0.281757	0.936975	0.921	1.27145	0.42424	0.870729	0.821726	1.46534	0.174582	1.20667	0.0457803	1.10311	1.31995	4.06888e-05	0.271999
rs9783599	14	77970692	ADCK1 NRXN3	C	A	0.87	9.6e-05	1.05	0.54	0.471154	0.526923	0.805899	0.109835	0.589286	0.514375	1.31981	0.0544124	0.52521	0.516	1.03138	0.829347	0.5456	0.538644	1.03113	0.870389	0.916627	0.0298518	0.864535	0.971859	0.00354297	0.627275
rs4742987	9	106119937	TMEM38B/LOC100996590	T	C	0.86	6.8e-05	1.05	0.51	0.576923	0.608462	0.844595	0.204301	0.571429	0.63	0.761568	0.0721828	0.621849	0.597	1.08517	0.584835	0.630932	0.637589	0.957744	0.824676	0.89618	0.0308478	0.843601	0.952036	0.000380295	0.435965
rs1001408	12	66898508	GRIP1	A	G	0.81	0.00051	0.96	0.77	0.894231	0.917692	0.759048	0.200914	0.888393	0.895	1.00654	0.977901	0.894958	0.9	0.959039	0.858909	0.856245	0.885742	0.747116	0.283466	0.837556	0.0503474	0.758852	0.924422	0.000430106	0
rs10197080	2	223231568	KCNE4/RN7SL807P	G	T	0.79	0.00013	1.08	0.52	0.903846	0.901539	0.928203	0.727044	0.915179	0.9175	0.940548	0.814355	0.890756	0.925	0.646262	0.0765949	0.915542	0.903191	1.16441	0.654585	0.848007	0.0503089	0.768379	0.935886	0.00104884	0.36137
rs4768559	12	44576131	NELL2	T	G	0.85	0.00021	1.06	0.51	0.75641	0.773846	0.886517	0.433104	0.8125	0.78	1.19779	0.327649	0.747899	0.785	0.837009	0.295771	0.785458	0.781361	1.02259	0.924378	0.89855	0.0359818	0.837363	0.964208	0.00294933	0.375762
rs7104402	11	43019438	LOC100507205/HNRNPKP3	C	T	0.87	0.00062	1.08	0.34	0.679487	0.672308	1.02695	0.852287	0.6875	0.699375	0.9519	0.757587	0.726891	0.707	1.11845	0.499813	0.678338	0.695914	0.926664	0.706245
